# DLBCLone: A unified framework for neighbourhood-based genetic subtyping of lymphomas

**DOI:** 10.1101/2025.09.18.25335809

**Authors:** Luke Klossok, Kostiantyn Dreval, Manuela Cruz, Jasper C.H. Wong, Sierra Gillis, Brett Collinge, Christian Steidl, David W. Scott, Laura K. Hilton, Ryan D. Morin

**Author notes:** **Corresponding Author Dr. Ryan D. Morin** Department of Molecular Biology and Biochemistry Simon Fraser University 8888 University Drive Burnaby, BC, Canada.

## Abstract

Genetic subtyping of diffuse large B-cell lymphoma (DLBCL) has been slow to gain clinical adoption. Available classifiers either leave many tumours unclassified or depend on exome-wide features and copy-number profiles, which are not always available in routine practice. We introduce DLBCLone, a neighbourhood-based framework that enables panel-aware genetic subtyping compatible with existing taxonomies. DLBCLone learns a 2-D reference map of mutation profiles (UMAP) from a labeled training cohort, freezes this map, and deterministically projects new cases into the same latent space. Class labels are then inferred by weighted K-nearest neighbours, limiting over-assignment by considering the local density of unclassified neighbours. By default, classification thresholds optimize per-class balanced accuracy, but can be adjusted to suit study needs. The framework is intended to emulate (or “clone”) existing schemas such as LymphGen or DLBClass.

Trained on a harmonized cohort of 2,130 DLBCLs, DLBCLone classifiers for different gene panels achieved consistently improve classification rates relative to fixed-threshold baselines while maintaining a reasonable per-class performance. On an in-house cohort of 323 patients, it assigned an additional 98 samples without compromising accuracy relative to LymphGen. On an external exome-sequenced subset from a 1,001-patient cohort, DLBCLone achieved a 51% classification rate (vs 36% for LymphGen) at an overall accuracy of 0.70. Compared with another LymphGen approximator (LymphPlex), DLBCLone reached a 74% classification rate (vs 55%). In general, the DLBCLone-reclassified tumours had molecular features consistent with their new labels.

DLBCLone provides a deterministic, reproducible, and extensible approach to genetic subtyping under real-world constraints, facilitating prospective studies that rely on either targeted panels or more comprehensive sequencing strategies. DLBCLone is open source and available in the GAMBLR.predict package (https://github.com/morinlab/gamblr.predict).
