## Supplemental Table S1 for "DLBCLone: A unified framework for neighbourhood-based genetic subtyping of lymphomas"

name	lymphgen	in_group_mutated	class_size	out_group_mutated	out_group_size	p_value	odds	BN2_feat	ST2_feat	EZB_feat	MCD_feat	N1_feat	Status
ACTB	ST2	40	138	104	997	3.1335217238221044e-8	3.4996548278481048	0	1	0	0	0	Known
ACTG1	ST2	39	138	62	997	4.2568706993524173e-13	5.926396857897046	0	1	0	0	0	Known
BCL10	BN2	59	257	12	878	3.384104892870302e-29	21.42085547713667	1	0	0	0	0	Known
BCL2	EZB	357	505	51	630	5.0394620401269514e-114	27.27182759185415	0	0	1	0	0	Known
BCL2L1	ST2	10	138	6	997	2.1891101790622134e-6	12.847566596374074	0	1	0	0	0	Known
BCL2_SV	EZB	259	505	10	630	3.4335331472016756e-97	65.0401188804247	0	0	1	0	0	Known
BCL6	BN2	60	257	83	878	2.7640327444603567e-8	2.9138197260349563	1	0	0	0	0	Known
BCL6_SV	BN2	141	257	68	878	1.8141663096909213e-56	14.42507600641781	1	0	0	0	0	Known
BIRC3	ST2	9	138	13	997	5.574189662687154e-4	5.267935016130172	0	0	0	0	0	Novel
BRAF	ST2	16	138	19	997	5.287809202385835e-7	6.731731522956627	0	0	0	0	0	Novel
BTG1	MCD	112	211	167	924	1.0615889214385186e-23	5.118744209815795	0	0	0	1	0	Known
BTG2	BN2	73	257	134	878	3.8267141024251596e-6	2.201047922445365	1	0	0	1	0	Known
BTG2	MCD	71	211	136	924	1.4992135863498022e-9	2.9350364699400453	1	0	0	1	0	Known
BTK	EZB	47	505	20	630	1.990192261995508e-5	3.1268211894764106	0	0	0	0	0	Novel
CD19	MCD	17	211	16	924	1.4595721613922816e-5	4.9629757778070855	0	0	0	0	0	Novel
CD70	BN2	101	257	11	878	7.08642082802872e-60	50.825666196126754	1	0	0	0	0	Known
CD79B	MCD	118	211	50	924	4.625739471823856e-61	22.064033243098002	0	0	0	1	0	Known
CD83	ST2	40	138	46	997	6.888017293598294e-17	8.409924873789345	0	1	0	0	0	Known
CDKN2A	MCD	15	211	28	924	0.008663091178643636	2.4465492931739146	0	0	0	0	0	Novel
CREBBP	EZB	285	505	63	630	1.805429862690705e-66	11.631405767812506	0	0	1	0	0	Known
DDX3X	ST2	26	138	59	997	1.8366040540595426e-6	3.6848553557358885	0	1	0	0	0	Known
DTX1	BN2	85	257	108	878	3.2072640765273563e-13	3.5185396732148946	1	0	0	0	0	Known
DUSP2	MCD	63	211	122	924	2.6698053841136088e-8	2.7952471787855546	0	1	0	0	0	Known
DUSP2	ST2	55	138	130	997	6.08002524495773e-13	4.4113791055650795	0	1	0	0	0	Known
EDRF1	ST2	9	138	8	997	4.681071548849379e-5	8.594345930946316	0	1	0	0	0	Known
EIF4A2	ST2	13	138	23	997	1.4162790128412672e-4	4.395255650150677	0	1	0	0	0	Known
EP300	EZB	88	505	42	630	1.947456311860123e-8	2.951599403686988	0	0	1	0	0	Known
ETS1	BN2	42	257	61	878	1.881023562977914e-5	2.6137196869700925	1	0	0	0	0	Known
ETV6	MCD	88	211	25	924	2.89414767461298e-49	25.593037178426044	0	0	0	1	0	Known
EZH2	EZB	185	505	10	630	2.8064861480888587e-61	35.74578763236744	0	0	1	0	0	Known
FAS	BN2	43	257	75	878	2.930230113424221e-4	2.1496682727496936	0	0	0	0	0	Novel
FCGR2B	EZB	21	505	0	630	3.250542406306906e-8	Inf	0	0	0	0	0	Novel
FOXC1	MCD	25	211	5	924	9.479104215244194e-15	24.599470593126682	0	0	0	1	0	Known
FOXO1	EZB	60	505	35	630	1.4741300092832636e-4	2.290464241139548	0	0	0	0	0	Novel
GNA13	EZB	102	505	62	630	1.05836228981782e-6	2.3170043875549102	0	0	0	0	0	Novel
GRHPR	MCD	68	211	13	924	4.816783570918323e-41	33.13652534753637	0	0	0	1	0	Known
HLA-A	MCD	41	211	62	924	1.0082809937707469e-7	3.348441234582177	0	0	0	1	0	Known
HLA-B	BN2	43	257	87	878	0.003653670165861464	1.8258966164183608	0	0	0	1	0	Known
HLA-B	MCD	52	211	78	924	1.0834386453527355e-9	3.5419846263347825	0	0	0	1	0	Known
HNRNPD	MCD	11	211	15	924	0.004006423649146692	3.3282518349638535	0	0	0	0	0	Novel
IRF4	MCD	27	211	33	924	1.1726514945520396e-6	3.9553726371427262	0	0	0	0	0	Novel
IRF8	EZB	96	505	56	630	7.554676057743501e-7	2.4039897240315344	0	0	1	0	0	Known
ITPKB	ST2	39	138	85	997	7.926295973558013e-10	4.218962591347699	0	1	0	0	0	Known
JUNB	ST2	26	138	21	997	2.503146893674319e-13	10.74586933851721	0	1	0	0	0	Known
KLF2	BN2	50	257	30	878	1.6583102522684603e-15	6.811116558841259	1	0	0	0	0	Known
KLHL14	MCD	47	211	34	924	1.425458299291449e-16	7.4800950849703804	0	0	0	1	0	Known
KLHL6	ST2	26	138	72	997	3.621186977202102e-5	2.978467886738804	0	0	0	0	0	Novel
KMT2D	EZB	300	505	149	630	7.803308779721624e-35	4.717012138288826	0	0	1	0	0	Known
MEF2B	EZB	114	505	56	630	1.900555295118657e-10	2.985558108473094	0	0	1	0	0	Known
MPEG1	MCD	67	211	31	924	2.1541367600376574e-30	13.352858486819983	0	0	0	1	0	Known
MYD88	BN2	35	257	24	878	4.343313070195072e-10	5.598606943608329	0	0	0	1	0	Known
MYD88HOTSPOT	MCD	155	211	40	924	3.524633113699577e-103	60.737468296095976	0	0	0	1	0	Known
NFKBIA	ST2	36	138	22	997	9.08368278895676e-21	15.564073520860825	0	1	0	0	0	Known
NFKBIE	BN2	20	257	27	878	0.002004453079481042	2.656838646222112	0	0	0	0	0	Novel
NFKBIE	ST2	14	138	33	997	7.818540911384304e-4	3.2929008023543633	0	0	0	0	0	Novel
NFKBIZ 3' UTR	BN2	53	257	19	878	1.6220661363390953e-21	11.710107288909827	0	0	0	0	0	Novel
NOL9	BN2	26	257	27	878	1.4379067422524817e-5	3.542796156395896	1	0	0	0	0	Known
NOTCH1	N1	24	24	1	1111	9.486143274684645e-49	Inf	0	0	0	0	1	Known
NOTCH2	BN2	79	257	22	878	4.216583053591791e-36	17.204697825406566	1	0	0	0	0	Known
OSBPL10	MCD	70	211	66	924	5.948959113857369e-21	6.4388279847159655	0	0	0	1	0	Known
PIM1	MCD	180	211	216	924	4.579914177379264e-64	18.96729277234635	0	0	0	1	0	Known
PIM2	MCD	52	211	36	924	7.160606212738473e-19	8.044368109817542	0	0	0	1	0	Known
PRDM1	MCD	54	211	30	924	3.698945228447761e-22	10.216339191551896	0	0	0	1	0	Known
PRDM15	MCD	18	211	36	924	0.006926839729013126	2.2984329312888	0	0	0	0	0	Novel
PRKDC	ST2	15	138	50	997	0.009967600415878927	2.307436054414851	0	0	0	0	0	Novel
PRRC2C	ST2	15	138	27	997	4.846122293912846e-5	4.372414391644386	0	1	0	0	0	Known
PTPN1	ST2	6	138	8	997	0.003803058318870481	5.604778632131815	0	0	0	0	0	Novel
RFTN1	ST2	36	138	42	997	5.008698816331059e-15	7.999443941151202	0	1	0	0	0	Known
S1PR2	EZB	43	505	9	630	1.1210177050181558e-8	6.413707272616026	0	0	0	0	0	Novel
SETD1B	MCD	52	211	40	924	1.1498931359091481e-17	7.210128060292102	0	0	0	1	0	Known
SGK1	ST2	64	138	108	997	1.62044374053252e-21	7.099479763097231	0	1	0	0	0	Known
SOCS1	ST2	56	138	169	997	1.9778588351842345e-9	3.341387620747585	0	1	1	0	0	Known
SPEN	BN2	74	257	31	878	1.9834829959094541e-28	11.01479713058365	1	0	0	0	0	Known
STAT3	ST2	29	138	59	997	6.27463600004357e-8	4.2218584115203885	0	1	0	0	0	Known
STAT6	EZB	65	505	22	630	3.856818978944896e-9	4.077713634370689	0	0	0	0	0	Novel
TBCC	ST2	11	138	12	997	2.180233253392733e-5	7.087809280455218	0	0	0	0	0	Novel
TBL1XR1	MCD	72	211	66	924	4.324561593451835e-22	6.716874976201874	0	0	0	1	0	Known
TBL1XR1	N1	9	24	129	1111	0.0011805668825920503	4.557757125368677	0	0	0	1	0	Known
TET2	ST2	50	138	39	997	1.970467398809707e-26	13.887415703136147	0	1	0	0	0	Known
TMEM30A	BN2	38	257	26	878	6.632398361516099e-11	5.674336996919804	0	0	0	0	0	Novel
TMSB4X	BN2	72	257	163	878	0.0015633738186781668	1.7062211959668734	0	0	0	0	0	Novel
TMSB4X	MCD	69	211	166	924	5.1408269695234035e-6	2.217030131671558	0	0	0	0	0	Novel
TNFAIP3	BN2	87	257	68	878	6.117335978896873e-23	6.082818687534952	1	0	0	0	0	Known
TNFRSF14	EZB	210	505	50	630	3.045087425029782e-42	8.24024618537272	0	0	1	0	0	Known
TOX	MCD	26	211	44	924	1.7793186386954782e-4	2.807416092150034	0	0	0	0	0	Novel
TP53	EZB	159	505	102	630	1.3373948059962215e-9	2.3769204207348693	0	0	0	0	0	Novel
TP73	BN2	14	257	18	878	0.008332804670136095	2.749601004294686	0	0	0	0	0	Novel
UBE2A	BN2	60	257	18	878	3.117833496017683e-26	14.503412667559296	1	0	0	0	0	Known
WEE1	ST2	12	138	32	997	0.0072751061454414435	2.8682717759842067	0	1	0	0	0	Known
XBP1	ST2	9	138	21	997	0.006772053830323954	3.2374749475028355	0	0	0	0	0	Novel
ZFP36L1	ST2	37	138	82	997	3.6151710649925737e-9	4.080520913272176	0	1	0	0	0	Known
